# Investigating the pathogenicity of missense spliceogenic variants using whole-genome sequencing, RNA-sequencing, and proteomics data from population and clinical research cohorts

**DOI:** 10.64898/2026.10.09.26365070

**Authors:** Mwenda R. Rintari, V. Kartik Chundru, Carolina J. Oquendo, Joseph Leslie, Alistair T. Pagnamenta, Diana Baralle, Caroline F. Wright

## Abstract

Missense variant pathogenicity is usually interpreted according to the predicted effect on the protein via polypeptide alterations. But missense variants can also cause disease by disrupting RNA splicing, here defined as missense spliceogenic variants (MSVs). Although splice prediction is increasingly incorporated into variant classification pipelines, it is not a standardised process, so the scale and clinical relevance of MSVs remains poorly defined. We integrated whole-genome sequencing and circulating proteomic data from ∼50,000 UK Biobank participants to characterise MSVs using ∼8.3 million missense variants. We found that 2.7% of missense variants are predicted to alter splicing (SpliceAIΔ ≥ 0.2), comparable with synonymous variants (2.8%). Notably, 57% had benign/neutral AlphaMissense and REVEL scores (<0.34 and <0.5 respectively), rising to 85.2% in intrinsically disordered regions, indicating that many MSVs would not be prioritised by protein-centric predictors.

MSVs were associated with reduced circulating levels of the cognate protein, approaching the effects of predicted loss-of-function variants. Analysis of raw SpliceAI scores revealed that events where novel cryptic sites outscored canonical sites resulted in the largest protein depletion, particularly when a premature frameshift was introduced. Validation of 14 predicted MSVs of uncertain significance in a clinical cohort provided strong pathogenic/likely pathogenic evidence, and screening unsolved cases from the 100,000 Genomes Project identified two novel candidate diagnostic MSVs. These findings establish the scale and functional consequences of MSVs, and demonstrate that RNA-centric interpretation can reveal clinically-relevant loss-of-function mechanisms missed by protein-centric missense variant interpretation.
