## Supplementary Tables for "Investigating the pathogenicity of missense spliceogenic variants using whole-genome sequencing, RNA-sequencing, and proteomics data from population and clinical research cohorts"

### Sheet: Threshold Definitions
Threshold	Value	Purpose	Source
SpliceAI	≥ 0.2	Sensitive Threshold	Jaganathan et al.14
SpliceAI	≥ 0.5	Recommended Threshold	Jaganathan et al.14
SpliceAI	≥ 0.8	Precision Threshold	Jaganathan et al.14
SpliceAI	≤ 0.01	High-Confidence No Splicing Effect	Internal
REVEL	< 0.5	Protein-Centric: Neutral/Benign Prediction*	Internal
REVEL	≥ 0.932	Protein-Centric: Strong Evidence of Pathogenicity	Pejaver et al.13
AlphaMissense	< 0.34	Protein-Centric: Benign Prediction	Cheng et al.12
AlphaMissense	≥ 0.564	Protein-Centric: Likely Pathogenic Prediction	Cheng et al.12
CADD	≥ 28.1	Moderate Evidence of Pathogenicity	Pejaver et al.13
CADD	≤ 0.15	Strong Evidence of Being Benign	Pejaver et al.13
FoldX	< 2 kcal/mol	Predicted Structurally Stable Proteins	Stephenson et al.37
Table S1: Threshold definitions used throughout this study. * scores exceeding this threshold predict pathogenicity with 75.4% sensitivity.

### Sheet: UKB SpliceAI% by AF
Consequence	Allele Frequency	% ≥ SpliceAI∆
		0.2	0.5	0.8
Missense	Unbserved (n = 5,947,473)	2.803	0.879	0.335
	Ultra-Rare (n = 2,044,509)	2.532	0.7	0.245
	Rare (n = 221,902)	2.196	0.527	0.178
	Low-Frequency (n = 68,213)	2.063	0.462	0.114
	Common (n = 41,161)	1.667	0.33	0.097
Synonymous	Unobserved (n = 2,440,381)	2.836	0.846	0.311
	Ultra-Rare (n = 1,068,620)	2.7	0.732	0.264
	Rare (n = 146,390)	2.268	0.542	0.188
	Low-Frequency (n = 54,806)	2	0.443	0.148
	Common (n = 43,260)	1.581	0.301	0.083
	Table S2: Proportion of UK Biobank missense and synonymous variants above given SpliceAI thresholds, stratified by allele frequency. Unobserved: Not seen in gnomAD v4.1.1, Ultra-Rare: AF ≤ 0.01%, Rare: 0.01% < AF ≤ 0.1%, Low-Frequency: 0.1% < AF ≤ 1%, Common: AF > 1%.

### Sheet: UKB Missense_Synonymous AF Comp
Threshold	Pooled Odds Ratio	Mantel-Haenszel P Value
SpliceAI ≥ 0.2	0.974	1.019 x 10-11
SpliceAI ≥ 0.5	1.016	2.07 x 10-2
SpliceAI ≥ 0.8	1.034	3.383 x 10-3
		Table S3: Stratified Mantel-Haenszel test comparing predicted splice disruption between UKB missense and synonymous variants across allele frequency tiers. Pooled odds ratios and p-values determining equivalence between missense and synonymous variants at given SpliceAI thresholds, controlling for allele frequency (defined in Table S2). Odds ratios represent missense variants relative to synonymo…

### Sheet: ClinVar SpliceAI%
ClinVar Classification	% ≥ SpliceAI∆
	0.2	0.5	0.8
Benign/Likely Benign (n = 147,075)	1.65	0.28	0.07
Variants of Uncertain Significance (n = 1,744,711)	2.46	0.52	0.06
Pathogenic/Likely Pathogenic (n = 55,847)	7.7	4.68	2.93
Table S4: Proportion of ClinVar missense variants above given SpliceAI thresholds.

### Sheet: MSV Breakdown
Cohort	N	Low AlphaMissense & REVEL	RNA Validated/Supported	RNA Validated/Supported + Low AlphaMissense & REVEL
DDD	73	8	-	-
NHS GMS	14	3	14	3
100kGP Solved	6	6	5	5
100kGP Unsolved	2	2	1	1
ClinVar VUSs	15	15	15	15
Total	110	34	35	24
Table S5: Breakdown of the variants identified across all clinical cohorts assessed.
